# Estimated genetics prevalence of early-onset Parkinson’s disease caused by *PRKN* mutations

**DOI:** 10.1101/2024.01.22.24301610

**Authors:** Dorothée Diogo, Emily H.M. Wong, Christopher DeBoever, Wei Qu, Jonghun Lee, Stephen Crawford, Takeshi Hioki, Jaya Padmanabhan, Daria Prilutsky, Gabriele Proetzel

## Abstract

**Background:** Estimating the prevalence of rare diseases is challenging due to very limited natural history studies, lack of studies in diverse populations, and frequent under or misdiagnosis. We leveraged human genetics to estimate the genetic prevalence (eGP) of familial Parkinson’s disease (PD) caused by biallelic pathogenic variants in the *Parkin* (*PRKN*) gene (PRKN-PD).

**Methods:** We curated the reported *PRKN*-PD pathogenic variants and obtained the heterozygous carrier frequencies of these variants from gnomAD and the Japanese Multi-omics reference panel (jMorp). We used the carrier frequencies to estimate the eGP of *PRKN*-PD in eight genetic ancestries.

**Results:** Non-Japanese East Asians presented the highest eGP of *PRKN*-PD (24 per 100,000 individuals, 95% CI=4-165 per 100,000 individuals), followed by Non-Finnish Europeans (22 in 100,000 individuals, 95% CI = 11-64 per 100,000 individuals). Based on the proportions of races and ethnicities, we estimated the eGP in the USA and the world-wide eGP to be 18 per 100,000 individuals (95% CI=7-68 per 100,000 individuals). and 13 per 100,000 individuals (95% CI=3-70 per 100,000 individuals), respectively. These estimates were significantly reduced when excluding structural variants (world-wide eGP=2 per 100,000 individuals, 95% CI=1-5 per 100,000 individuals).

**Conclusions:** This is the first study estimating the *PRKN*-PD genetic prevalence. Our results suggest that the prevalence of the disease may be higher than previously reported, highlighting potential underdiagnosis. We also demonstrate the importance of carefully considering the known genetic epidemiology of each disease, and its limitations, when using the approach applied in this study to estimate the disease genetic prevalence.
