## Supplementary tables for "Estimated genetics prevalence of early-onset Parkinson’s disease caused by *PRKN* mutations"

### Sheet: Supplementary Table 1
# Supplementary Table 2: Populations and corresponding number of individuals sequenced in gnomAD and ToMMo
Genetic ancestry	Ancestry abbreviation	Maximum number of individuals
		SNVs				SVs
		gnomAD v2.1	gnomAD v3	TOMMO		gnomAD v2	ToMMo
African/African American	AFR	12487	20744			4767	-
Amish	AMI	0	456				-
Latino/Admixed American	AMR	17720	7647			965	-
Ashkenazi Jewish	ASJ	5185	1736				-
East Asian	EAS	9977	2604			1208	-
Japanese	EAS JPN	76	-	54000			8300
Korean	EAS KOR	1909	-				-
Other East Asian	EAS OEA	7992	-				-
Middle Eastern	MID	0	158				-
Finnish	FIN	12562	5316				-
Non-Finnish European	NFE	64603	34029			3812	-
Bulgarian	NFE BGR	1335	-				-
Estonian	NFE EST	2418	-				-
North-Western European	NFE NEW	25410	-				-
Other non-Finnish European	NFE ONF	16568	-				-
Southern European	NFE SEU	5805	-				-
Swedish	NFE SWE	13067	-				-
South Asian	SAS	15308	2419				-

### Sheet: Supplementary Table 2
# Supplementary Table 1: known PRKN mutations implicated in familial autosomal recessive PD
Index_distinct_mutation	Mutation type	Description	CDS location	HGVS cDNA change	HGVS aa change	source	chrom	start_hg38	end_hg38	rsid	gnomad v2 SV	gnomad v3 SNV (AFR)	gnomad v2 SNV	TOMMO 8K SV	TOMMO 54K SNV
1	large deletion	complete deletion exon 1	exon 1	NM_004562.3:c.(1-17782)_(7+123791)del	.	MDSgene	chr6	162603871	162727668	NA	0	0	0	1	0
1	large deletion	complete deletion exon 1	exon 1	NM_004562.3:c.(?_-103-1)_(7+1_8-1)del	.	MDSgene	chr6	162727661	162727875	NA	0	0	0	1	0
2	large deletion	complete deletion exon 10	exon 10	NM_004562.3:c.(1084-3859)_(1167+1618)del	.	MDSgene	chr6	161385176	161390736	NA	0	0	0	0	0
2	large deletion	complete deletion exon 10	exon 10	NM_004562.3:c.(1083+1_1084-1)_(1167+1_1168-1)del	.	MDSgene	chr6	161386793	161386878	NA	0	0	0	0	0
3	large deletion	complete deletion exon 11	exon 11	NM_004562.3:c.(1167+1_1168-1)_(1285+1_1286-1)del	.	MDSgene	chr6	161360087	161360206	NA	0	0	0	0	0
4	large deletion	complete deletion exon 12	exon 12	NM_004562.3:c.(1285+1_1286-1)_(*2679_?)del	.	MDSgene	chr6	161348818	161350212	NA	0	0	0	0	0
5	large deletion	complete deletion exon 2	exon 2	NM_004562.3:c.(8-51491)_(172-56018)del	.	MDSgene	chr6	162262765	162494964	NA	1	0	0	1	0
5	large deletion	complete deletion exon 2	exon 2	NM_004562.3:c.(8-23204)_(172-3140)del	.	MDSgene	chr6	162262765	162466677	NA	1	0	0	1	0
5	large deletion	complete deletion exon 2	exon 2	NM_004562.3:c.(8-48180)_(171+84346)del	.	MDSgene	chr6	162358964	162491653	NA	1	0	0	1	0
5	large deletion	complete deletion exon 2	exon 2	NM_004562.3:c.(8-61987)_(171+4006)del	.	MDSgene	chr6	162439304	162505460	NA	1	0	0	1	0
5	large deletion	complete deletion exon 2	exon 2	NM_004562.3:c.(8-60777)_(171+2682)del	.	MDSgene	chr6	162440628	162504250	NA	1	0	0	1	0
5	large deletion	complete deletion exon 2	exon 2	NM_004562.3:c.(8-54)_(171+49)del	.	MDSgene	chr6	162443261	162443527	NA	1	0	0	1	0
5	large deletion	complete deletion exon 2	exon 2	NM_004562.3:c.(7+1_8-1)_(171+1_172-1)del	.	MDSgene	chr6	162443309	162443474	NA	1	0	0	1	0
6	large deletion	complete deletion exon 3	exon 3	NM_004562.3:c.(171+50347)_(413-21490)del	.	MDSgene	chr6	162201252	162443310	NA	1	0	0	1	0
6	large deletion	complete deletion exon 3	exon 3	NM_004562.3:c.(172-70365)_(413-16061)del	.	MDSgene	chr6	162201252	162333130	NA	1	0	0	1	0
6	large deletion	complete deletion exon 3	exon 3	NM_004562.3:c.(172-4427)_(413-6108)del	.	MDSgene	chr6	162201252	162267192	NA	1	0	0	1	0
6	large deletion	complete deletion exon 3	exon 3	NM_004562.3:c.(172-5243)_(412+18307)del	.	MDSgene	chr6	162244218	162268008	NA	1	0	0	1	0
6	large deletion	complete deletion exon 3	exon 3	NM_004562.3:c.(172-41049)_(412+2829)del	.	MDSgene	chr6	162259696	162303814	NA	1	0	0	1	0
6	large deletion	complete deletion exon 3	exon 3	NM_004562.3:c.(172-16728)_(412+422)del	.	MDSgene	chr6	162262103	162279493	NA	1	0	0	1	0
6	large deletion	complete deletion exon 3	exon 3	NM_004562.3:c.(171+1_172-1)_(412+1_413-1)del	.	MDSgene, OMIM	chr6	162262524	162262766	NA	1	0	0	1	0
7	large deletion	complete deletion exon 4	exon 4	NM_004562.3:c.(413-3460)_(534+30928)del	.	MDSgene	chr6	162170203	162204712	NA	1	0	0	1	0
7	large deletion	complete deletion exon 4	exon 4	NM_004562.3:c.(413-27055)_(534+20428)del	.	MDSgene	chr6	162180703	162228307	NA	1	0	0	1	0
7	large deletion	complete deletion exon 4	exon 4	NM_004562.3:c.(413-19615)_(534+16749)del	.	MDSgene	chr6	162184382	162220867	NA	1	0	0	1	0
7	large deletion	complete deletion exon 4	exon 4	NM_004562.3:c.(412+1_413-1)_(534+1_535-1)del	.	MDSgene, OMIM	chr6	162201130	162201253	NA	1	0	0	1	0
8	large deletion	complete deletion exon 5	exon 5	NM_004562.3:c.(535-49422)_(619-12906)del	.	MDSgene	chr6	161973417	162103596	NA	0	0	0	0	0
8	large deletion	complete deletion exon 5	exon 5	NM_004562.3:c.(534+1_535-1)_(618+1_619-1)del	.	MDSgene	chr6	162054090	162054175	NA	0	0	0	0	0
9	large deletion	complete deletion exon 6	exon 6	NM_004562.3:c.(618+1_619-1)_(734+1_735-1)del	.	MDSgene	chr6	161973301	161973418	NA	0	0	0	1	0
10	large deletion	complete deletion exon 7	exon 7	NM_004562.3:c.(735-74079)_(871+19735)del	.	MDSgene	chr6	161766037	161859987	NA	1	0	0	0	0
10	large deletion	complete deletion exon 7	exon 7	NM_004562.3:c.(734+1_735-1)_(871+1_872-1)del	.	MDSgene, OMIM	chr6	161785771	161785909	NA	1	0	0	0	0
11	large deletion	complete deletion exon 8	exon 8	NM_004562.3:c.(871+1_872-1)_(933+1_934-1)del	.	MDSgene	chr6	161569354	161569417	NA	0	0	0	0	0
12	large deletion	complete deletion exon 9	exon 9	NM_004562.3:c.(934-20481)_(1083+134117)del	.	MDSgene	chr6	161414737	161569484	NA	0	0	0	0	0
12	large deletion	complete deletion exon 9	exon 9	NM_004562.3:c.(933+1_934-1)_(1083+1_1084-1)del	.	MDSgene	chr6	161548853	161549004	NA	0	0	0	0	0
13	large deletion	complete deletion exons 10-12	exons 10-12	NM_004562.3:c.(1083+1_1084-1)_(*2679_?)del	.	MDSgene	chr6	161348818	161386878	NA	0	0	0	0	0
14	large deletion	complete deletion exons 1-2	exons 1-2	NM_004562.3:c.(?_-103-1)_(171+1_172-1)del	.	MDSgene	chr6	162443309	162727875	NA	0	0	0	0	0
15	large deletion	complete deletion exons 1-4	exons 1-4	NM_004562.3:c.(?_-103-1)_(534+1_535-1)del	.	MDSgene	chr6	162201130	162727875	NA	0	0	0	0	0
16	large deletion	complete deletion exons 2-12	exons 2-12	NM_004562.3:c.(7+1_8-1)_(*2679_?)del	.	MDSgene	chr6	161348818	162443474	NA	0	0	0	0	0
17	large deletion	complete deletion exons 2-3	exons 2-3	NM_004562.3:c.(7+1_8-1)_(412+1_413-1)del	.	MDSgene	chr6	162262524	162443474	NA	1	0	0	0	0
18	large deletion	complete deletion exons 2-4	exons 2-4	NM_004562.3:c.(8-54)_(534+49)del	.	MDSgene	chr6	162201082	162443527	NA	0	0	0	1	0
18	large deletion	complete deletion exons 2-4	exons 2-4	NM_004562.3:c.(7+1_8-1)_(534+1_535-1)del	.	MDSgene	chr6	162201130	162443474	NA	0	0	0	1	0
19	large deletion	complete deletion exons 2-5	exons 2-5	NM_004562.3:c.(7+1_8-1)_(618+1_619-1)del	.	MDSgene	chr6	162054090	162443474	NA	0	0	0	0	0
20	large deletion	complete deletion exons 3-4	exons 3-4	NM_004562.3:c.(172-87670)_(534+27499)del	.	MDSgene	chr6	162173632	162350435	NA	1	0	0	1	0
20	large deletion	complete deletion exons 3-4	exons 3-4	NM_004562.3:c.(172-83430)_(534+21281)del	.	MDSgene	chr6	162179850	162346195	NA	1	0	0	1	0
20	large deletion	complete deletion exons 3-4	exons 3-4	NM_004562.3:c.(171+53980)_(534+4116)del	.	MDSgene	chr6	162197015	162443310	NA	1	0	0	1	0
20	large deletion	complete deletion exons 3-4	exons 3-4	NM_004562.3:c.(171+1_172-1)_(534+1_535-1)del	.	MDSgene	chr6	162201130	162262766	NA	1	0	0	1	0
21	large deletion	complete deletion exons 3-5	exons 3-5	NM_004562.3:c.(171+11347)_(618+17328)del	.	MDSgene	chr6	162036763	162443310	NA	1	0	0	0	0
21	large deletion	complete deletion exons 3-5	exons 3-5	NM_004562.3:c.(171+1_172-1)_(618+1_619-1)del	.	MDSgene	chr6	162054090	162262766	NA	1	0	0	0	0
22	large deletion	complete deletion exons 3-6	exons 3-6	NM_004562.3:c.(172-16570)_(734+51279)del	.	MDSgene	chr6	161922023	162279335	NA	0	0	0	0	0
22	large deletion	complete deletion exons 3-6	exons 3-6	NM_004562.3:c.(172-52958)_(734+8943)del	.	MDSgene	chr6	161964359	162315723	NA	0	0	0	0	0
22	large deletion	complete deletion exons 3-6	exons 3-6	NM_004562.3:c.(172-50)_(734+49)del	.	MDSgene	chr6	161973253	162262815	NA	0	0	0	0	0
22	large deletion	complete deletion exons 3-6	exons 3-6	NM_004562.3:c.(171+1_172-1)_(734+1_735-1)del	.	MDSgene	chr6	161973301	162262766	NA	0	0	0	0	0
23	large deletion	complete deletion exons 3-7	exons 3-7	NM_004562.3:c.(172-99350)_(871+11495)del	.	MDSgene	chr6	161774277	162362115	NA	0	0	0	0	0
23	large deletion	complete deletion exons 3-7	exons 3-7	NM_004562.3:c.(171+1_172-1)_(871+1_872-1)del	.	MDSgene, OMIM	chr6	161785771	162262766	NA	0	0	0	0	0
24	large deletion	complete deletion exons 3-9	exons 3-9	NM_004562.3:c.(171+1_172-1)_(1083+1_1084-1)del	.	MDSgene	chr6	161548853	162262766	NA	0	0	0	0	0
25	large deletion	complete deletion exons 4-5	exons 4-5	NM_004562.3:c.(412+1_413-1)_(618+1_619-1)del	.	MDSgene	chr6	162054090	162201253	NA	0	0	0	0	0
26	large deletion	complete deletion exons 4-6	exons 4-6	NM_004562.3:c.(412+2768)_(734+92226)del	.	MDSgene	chr6	161881076	162262525	NA	0	0	0	0	0
26	large deletion	complete deletion exons 4-6	exons 4-6	NM_004562.3:c.(412+1_413-1)_(734+1_735-1)del	.	MDSgene	chr6	161973301	162201253	NA	0	0	0	0	0
27	large deletion	complete deletion exons 4-7	exons 4-7	NM_004562.3:c.(413-4730)_(871+63575)del	.	MDSgene	chr6	161722197	162205982	NA	1	0	0	0	0
27	large deletion	complete deletion exons 4-7	exons 4-7	NM_004562.3:c.(412+1_413-1)_(871+1_872-1)del	.	MDSgene	chr6	161785771	162201253	NA	1	0	0	0	0
28	large deletion	complete deletion exons 5-6	exons 5-6	NM_004562.3:c.(534+17825)_(735-64158)del	.	MDSgene	chr6	161785908	162201131	NA	0	0	0	1	0
28	large deletion	complete deletion exons 5-6	exons 5-6	NM_004562.3:c.(534+457)_(734+41025)del	.	MDSgene	chr6	161932277	162201131	NA	0	0	0	1	0
28	large deletion	complete deletion exons 5-6	exons 5-6	NM_004562.3:c.(534+1_535-1)_(734+1_735-1)del	.	MDSgene, OMIM	chr6	161973301	162054175	NA	0	0	0	1	0
29	large deletion	complete deletion exons 5-7	exons 5-7	NM_004562.3:c.(534+1_535-1)_(871+1_872-1)del	.	MDSgene	chr6	161785771	162054175	NA	0	0	0	0	0
30	large deletion	complete deletion exons 6-12	exons 6-12	NM_004562.3:c.(618+1_619-1)_(*2679_?)del	.	MDSgene	chr6	161348818	161973418	NA	0	0	0	0	0
31	large deletion	complete deletion exons 6-7	exons 6-7	NM_004562.3:c.(619-46638)_(871+105513)del	.	MDSgene	chr6	161680259	162020055	NA	0	0	0	0	0
31	large deletion	complete deletion exons 6-7	exons 6-7	NM_004562.3:c.(618+1_619-1)_(871+1_872-1)del	.	MDSgene	chr6	161785771	161973418	NA	0	0	0	0	0
32	large deletion	complete deletion exons 7-10	exons 7-10	NM_004562.3:c.(734+1_735-1)_(1167+1_1168-1)del	.	MDSgene	chr6	161386793	161785909	NA	0	0	0	0	0
33	large deletion	complete deletion exons 7-8	exons 7-8	NM_004562.3:c.(734+1_735-1)_(933+1_934-1)del	.	MDSgene	chr6	161569354	161785909	NA	0	0	0	0	0
34	large deletion	complete deletion exons 7-9	exons 7-9	NM_004562.3:c.(734+1_735-1)_(1083+1_1084-1)del	.	MDSgene	chr6	161548853	161785909	NA	0	0	0	0	0
35	large deletion	complete deletion exons 8-10	exons 8-10	NM_004562.3:c.(872-60873)_(1167+2393)del	.	MDSgene	chr6	161384401	161630289	NA	0	0	0	0	0
35	large deletion	complete deletion exons 8-10	exons 8-10	NM_004562.3:c.(871+1_872-1)_(1167+1_1168-1)del	.	MDSgene	chr6	161386793	161569417	NA	0	0	0	0	0
36	large deletion	complete deletion exons 8-9	exons 8-9	NM_004562.3:c.(871+1_872-1)_(1083+1_1084-1)del	.	MDSgene, OMIM	chr6	161548853	161569417	NA	0	0	0	0	0
37	large deletion	complete deletion exons 9-10	exons 9-10	NM_004562.3:c.(933+1_934-1)_(1167+1_1168-1)del	.	MDSgene	chr6	161386793	161549004	NA	0	0	0	0	0
38	large deletion	complete deletion exons 9-12	exons 9-12	NM_004562.3:c.(933+1_934-1)_(*2679_?)del	.	MDSgene	chr6	161348818	161549004	NA	0	0	0	0	0
39	large duplication	complete duplication exon 1	exon 1	NM_004562.3:c.(?_-103-1)_(7+1_8-1)dup	.	MDSgene	chr6	162727661	162727875	NA	0	0	0	0	0
40	large duplication	complete duplication exon 11	exon 11	NM_004562.3:c.(1167+1_1168-1)_(1285+1_1286-1)dup	.	MDSgene	chr6	161360087	161360206	NA	0	0	0	0	0
41	large duplication	complete duplication exon 12	exon 12	NM_004562.3:c.(1285+1_1286-1)_(*2679_?)dup	.	MDSgene	chr6	161348818	161350212	NA	0	0	0	0	0
42	large duplication	complete duplication exon 3	exon 3	NM_004562.3:c.(172-50)_(412+113)dup	.	MDSgene	chr6	162262412	162262815	NA	1	0	0	0	0
42	large duplication	complete duplication exon 3	exon 3	NM_004562.3:c.(171+1_172-1)_(412+1_413-1)dup	.	MDSgene	chr6	162262524	162262766	NA	1	0	0	0	0
43	large duplication	complete duplication exon 4	exon 4	NM_004562.3:c.(412+1_413-1)_(534+1_535-1)dup	.	MDSgene	chr6	162201130	162201253	NA	1	0	0	0	0
44	large duplication	complete duplication exon 5	exon 5	NM_004562.3:c.(534+1_535-1)_(618+1_619-1)dup	.	MDSgene	chr6	162054090	162054175	NA	1	0	0	0	0
45	large duplication	complete duplication exon 6	exon 6	NM_004562.3:c.(619-46243)_(734+71252)dup	.	MDSgene	chr6	161902050	162019660	NA	1	0	0	0	0
45	large duplication	complete duplication exon 6	exon 6	NM_004562.3:c.(618+1_619-1)_(734+1_735-1)dup	.	MDSgene	chr6	161973301	161973418	NA	1	0	0	0	0
46	large duplication	complete duplication exon 7	exon 7	NM_004562.3:c.(734+1_735-1)_(871+1_872-1)dup	.	MDSgene	chr6	161785771	161785909	NA	1	0	0	0	0
47	large duplication	complete duplication exon 8	exon 8	NM_004562.3:c.(871+1_872-1)_(933+1_934-1)dup	.	MDSgene	chr6	161569354	161569417	NA	0	0	0	0	0
48	large duplication	complete duplication exon 9	exon 9	NM_004562.3:c.(933+1_934-1)_(1083+1_1084-1)dup	.	MDSgene	chr6	161548853	161549004	NA	0	0	0	0	0
49	large duplication	complete duplication exons 10-12	exons 10-12	NM_004562.3:c.(1083+1_1084-1)_(*2679_?)dup	.	MDSgene	chr6	161348818	161386878	NA	0	0	0	0	0
50	large duplication	complete duplication exons 1-2	exons 1-2	NM_004562.3:c.(7+1_8-1)_(171+1_172-1)dup	.	MDSgene	chr6	162443309	162443474	NA	0	0	0	0	0
51	large duplication	complete duplication exons 1-3	exons 1-3	NM_004562.3:c.(7+1_8-1)_(412+1_413-1)dup	.	MDSgene	chr6	162262524	162443474	NA	0	0	0	0	0
52	large duplication	complete duplication exons 1-4	exons 1-4	NM_004562.3:c.(7+1_8-1)_(534+1_535-1)dup	.	MDSgene	chr6	162201130	162443474	NA	0	0	0	0	0
53	large duplication	complete duplication exons 1-5	exons 1-5	NM_004562.3:c.(7+1_8-1)_(618+1_619-1)dup	.	MDSgene	chr6	162054090	162443474	NA	0	0	0	0	0
54	large duplication	complete duplication exons 1-6	exons 1-6	NM_004562.3:c.(7+1_8-1)_(734+1_735-1)dup	.	MDSgene	chr6	161973301	162443474	NA	0	0	0	0	0
55	large duplication	complete duplication exons 3-7	exons 3-7	NM_004562.3:c.(171+1_172-1)_(871+1_872-1)dup	.	MDSgene	chr6	161785771	162262766	NA	0	0	0	0	0
56	large duplication	complete duplication exons 3-8	exons 3-8	NM_004562.3:c.(171+1_172-1)_(933+1_934-1)dup	.	MDSgene	chr6	161569354	162262766	NA	0	0	0	0	0
57	large duplication	complete duplication exons 6-7	exons 6-7	NM_004562.3:c.(618+1_619-1)_(871+1_872-1)dup	.	MDSgene	chr6	161785771	161973418	NA	0	0	0	0	0
58	large duplication	complete duplication exons 6-8	exons 6-8	NM_004562.3:c.(618+1_619-1)_(933+1_934-1)dup	.	MDSgene	chr6	161569354	161973418	NA	0	0	0	0	0
59	large indel	large indel exon 3	exon 3	NM_004562.3:c.(172-131341)_(412-33982)delinsTTACGTATTAAACAAACATTACATT	.	MDSgene	chr6	162296507	162394106	NA	0	0	0	0	0
60	large indel	large indel exon 3	exon 3	NM_004562.3:c.(172-11910)_(413-22473)delinsAT	.	MDSgene	chr6	162201252	162274675	NA	0	0	0	0	0
61	large indel	large indel exon 4	exon 4	NM_004562.3:c.(413-26603)_(534+367)delins28	.	MDSgene	chr6	162200764	162227855	NA	0	0	0	0	0
62	large indel	large indel exon 4	exon 4	NM_004562.3:c.(413-10504)_(534+408)delins20	.	MDSgene	chr6	162200723	162211756	NA	0	0	0	0	0
63	large indel	large indel exon 4	exon 4	NM_004562.3:c.(413-16409)_(534+27042)delinsATGCCTGTAA	.	MDSgene	chr6	162174089	162217661	NA	0	0	0	0	0
64	large indel	large indel exon 4	exon 4	NM_004562.3:c.(412+25822)_(535-71707)delinsTGA	.	MDSgene	chr6	162054174	162262525	NA	0	0	0	0	0
65	large indel	large indel exon 5	exon 5	NM_004562.3:c.(535-104014)_(618+24033)delTGAGTGATGCCTins	.	MDSgene	chr6	162030058	162158188	NA	0	0	0	0	0
66	large indel	large indel exons 3-6	exons 3-6	NM_004562.3:c.(171+67708)_(734+58232)delins28	.	MDSgene	chr6	161915070	162443310	NA	0	0	0	0	0
67	large indel	large indel exons 4-6	exons 4-6	NM_004562.3:c.(412+16037)_(734+54332)delinsATCTGATAAAGTCAG	.	MDSgene	chr6	161918970	162262525	NA	0	0	0	0	0
68	large indel	large indel exons 4-7	exons 4-7	NM_004562.3:c.(413-18966)_(871+72957)delinsA	.	MDSgene	chr6	161712815	162220218	NA	0	0	0	0	0
69	large indel	large indel exons 7-9	exons 7-9	NM_004562.3:c.(735-21670)_(1083+48265)delinsATG	.	MDSgene	chr6	161500589	161807578	NA	0	0	0	0	0
70	large rearrangement	large rearrangement exon 2	exon 2	NM_004562.3:c.(8-51502)_(172-33560)dupinsT	.	MDSgene	chr6	162262765	162494975	NA	0	0	0	0	0
71	large rearrangement	large rearrangement exon 7	exon 7	NM_004562.3:c.(734+61166)_(871+2877)dupinsTGCAATT	.	MDSgene	chr6	161782895	161973302	NA	0	0	0	0	0
72	large rearrangement	large rearrangement exons 2-5	exons 2-5	NM_004562.3:c.(8-224652)_(618+32307)dupinvAAGATTTins	.	MDSgene	chr6	162021784	162668125	NA	0	0	0	0	0
73	missense_variant	missense_variant	exon 12	NM_004562.3:c.1337G>T	p.Cys446Phe	MDSgene	chr6	161350160	161350160	NA	0	0	0	0	0
74	missense_variant	missense_variant	exon 12	NM_004562.3:c.1321T>C	p.Cys441Arg	MDSgene	chr6	161350176	161350176	rs778305273	0	0	1	0	0
75	missense_variant	missense_variant	exon 12	NM_004562.3:c.1310C>T	p.Pro437Leu	MDSgene	chr6	161350187	161350187	rs149953814	0	1	1	0	0
76	missense_variant	missense_variant	exon 12	NM_004562.3:c.1292G>T	p.Cys431Phe	MDSgene; OMIM	chr6	161350205	161350205	rs397514694	0	0	0	0	0
77	missense_variant	missense_variant	exon 12	NM_004562.3:c.1289G>A	p.Gly430Asp	MDSgene; ClinVar	chr6	161350208	161350208	rs191486604	0	1	1	0	0
78	missense_variant	missense_variant	exon 11	NM_004562.3:c.1252T>C	p.Cys418Arg	MDSgene	chr6	161360121	161360121	rs1554252200	0	0	0	0	0
79	missense_variant	missense_variant	exon 11	NM_004562.3:c.1244C>A	p.Thr415Asn	MDSgene	chr6	161360129	161360129	rs778125254	0	0	1	0	0
80	missense_variant	missense_variant	exon 10	NM_004562.3:c.1097G>A	p.Arg366Gln	MDSgene	chr6	161386864	161386864	rs761213043	0	0	1	0	1
81	missense_variant	missense_variant	exon 9	NM_004562.3:c.1055G>A	p.Cys352Tyr	MDSgene	chr6	161548882	161548882	NA	0	0	0	0	0
82	missense_variant	missense_variant	exon 9	NM_004562.3:c.994T>C	p.Cys332Arg	MDSgene	chr6	161548943	161548943	NA	0	0	0	0	0
83	missense_variant	missense_variant	exon 8	NM_004562.3:c.930G>C	p.Glu310Asp	MDSgene	chr6	161569358	161569358	rs72480423	0	1	1	0	0
84	missense_variant	missense_variant	exon 7	NM_004562.3:c.865T>G	p.Cys289Gly	MDSgene	chr6	161785778	161785778	rs55961220	0	0	0	0	0
85	missense_variant	missense_variant	exon 7	NM_004562.3:c.850G>C	p.Gly284Arg	MDSgene	chr6	161785793	161785793	rs751037529	0	0	1	0	0
86	missense_variant	missense_variant	exon 7	NM_004562.3:c.842C>G	p.Pro281Arg	MDSgene	chr6	161785801	161785801	rs766578225	0	0	1	0	0
87	missense_variant	missense_variant	exon 7	NM_004562.3:c.823C>T	p.Arg275Trp	MDSgene; OMIM; ClinVar	chr6	161785820	161785820	rs34424986	0	1	1	0	1
88	missense_variant	missense_variant	exon 7	NM_004562.3:c.766C>T	p.Arg256Cys	MDSgene	chr6	161785877	161785877	rs150562946	0	1	1	0	0
89	missense_variant	missense_variant	exon 7	NM_004562.3:c.758G>A	p.Cys253Tyr	MDSgene; ClinVar	chr6	161785885	161785885	rs747427602	0	0	1	0	0
90	missense_variant	missense_variant	exon 7	NM_004562.3:c.758G>T	p.Cys253Phe	MDSgene	chr6	161785885	161785885	NA	0	0	0	0	0
91	missense_variant	missense_variant	exon 6	NM_004562.3:c.727G>A	p.Asp243Asn	MDSgene	chr6	161973309	161973309	rs146173584	0	0	1	0	0
92	missense_variant	missense_variant	exon 6	NM_004562.3:c.719C>T	p.Thr240Met	MDSgene; OMIM	chr6	161973317	161973317	rs137853054	0	1	1	0	0
93	missense_variant	missense_variant	exon 6	NM_004562.3:c.719C>G	p.Thr240Arg	MDSgene; OMIM	chr6	161973317	161973317	rs137853054	0	0	0	0	0
94	missense_variant	missense_variant	exon 6	NM_004562.3:c.718A>G	p.Thr240Ala	MDSgene	chr6	161973318	161973318	NA	0	0	0	0	0
95	missense_variant	missense_variant	exon 6	NM_004562.3:c.714C>G	p.Cys238Trp	MDSgene	chr6	161973322	161973322	rs114974496	0	0	1	0	0
96	missense_variant	missense_variant	exon 6	NM_004562.3:c.701G>A	p.Arg234Gln	MDSgene	chr6	161973335	161973335	rs144032774	0	1	1	0	1
97	missense_variant	missense_variant	exon 6	NM_004562.3:c.635G>A	p.Cys212Tyr	MDSgene; OMIM	chr6	161973401	161973401	rs137853058	0	0	1	0	0
98	missense_variant	missense_variant	exon 6	NM_004562.3:c.633A>T	p.Lys211Asn	MDSgene; OMIM	chr6	161973403	161973403	rs137853060	0	0	1	0	0
99	missense_variant	missense_variant	exon 5	NM_004562.3:c.605C>T	p.Pro202Leu	MDSgene	chr6	162054104	162054104	NA	0	1	0	0	0
100	missense_variant	missense_variant	exon 5	NM_004562.3:c.574A>G	p.Met192Val	MDSgene	chr6	162054135	162054135	NA	0	0	0	0	0
101	missense_variant	missense_variant	exon 4	NM_004562.3:c.483A>T	p.Lys161Asn	MDSgene; OMIM	chr6	162201182	162201182	rs137853057	0	0	0	0	0
102	missense_variant	missense_variant	exon 2	NM_004562.3:c.167T>A	p.Val56Glu	MDSgene; OMIM	chr6	162443314	162443314	rs137853059	0	0	1	0	0
103	missense_variant	missense_variant	exon 2	NM_004562.3:c.125G>C	p.Arg42Pro	MDSgene	chr6	162443356	162443356	rs368134308	0	0	1	0	0
104	missense_variant	missense_variant	exon 2	NM_004562.3:c.110C>T	p.Pro37Leu	MDSgene	chr6	162443371	162443371	rs148990138	0	1	1	0	1
105	missense_variant	missense_variant	exon 2	NM_004562.3:c.98G>A	p.Arg33Gln	MDSgene; ClinVar	chr6	162443383	162443383	rs147757966	0	0	1	0	0
106	small inframe deletion	small inframe deletion	exon 9	NM_004562.3:c.968_973del	p.Cys323_Val324del	MDSgene	chr6	161548964	161548969	NA	0	0	0	0	0
107	splice variant	Splice Acceptor Variant	intron 11	NM_004562.3:c.1286-3C>G	.	MDSgene	chr6	161350214	161350214	rs765860776	0	0	1	0	0
108	splice variant	Splice Acceptor Variant	intron 9	NM_004562.3:c.1084-1del	.	MDSgene	chr6	161386878	161386878	NA	0	0	0	0	0
109	splice variant	Splice Donor Variant	intron 9	NM_004562.3:c.1083+5G>T	.	MDSgene	chr6	161548849	161548849	NA	0	0	0	0	0
110	splice variant	Splice Donor Variant	intron 9	NM_004562.3:c.1083+1G>A	.	MDSgene	chr6	161548853	161548853	rs111546299	0	0	1	0	0
111	splice variant	Splice variant	intron 9	NM_004562.3:c.1083+1del	.	MDSgene	chr6	161548853	161548853	NA	0	0	0	0	0
112	splice variant	Splice Acceptor Variant	intron 7	NM_004562.3:c.872-1G>C	.	MDSgene	chr6	161569417	161569417	rs772074730	0	0	1	0	0
113	splice variant	Splice Acceptor Variant	intron 5	NM_004562.3:c.619-1G>A	.	MDSgene	chr6	161973418	161973418	NA	0	0	0	0	0
114	splice variant	Splice Acceptor Variant	intron 5	NM_004562.3:c.619-1G>C	.	MDSgene	chr6	161973418	161973418	NA	0	0	0	0	0
115	splice variant	Splice Donor Variant	intron 5	NM_004562.3:c.618+2T>A	.	MDSgene	chr6	162054089	162054089	NA	0	0	0	0	0
116	splice variant	Splice variant	intron 4	NM_004562.3:c.535-3A>G	.	Yochino et al 2022	chr6	162054177	162054177	rs1777764890	0	0	0	0	1
117	splice variant	Splice Donor Variant	intron 1	NM_004562.3:c.7+1G>A	.	MDSgene	chr6	162727661	162727661	NA	0	0	0	0	0
118	splice variant	Splice Donor Variant	intron 1	NM_004562.3:c.7+1G>T	.	MDSgene; OMIM	chr6	162727661	162727661	rs397518439	0	0	0	0	0
119	start_lost	start_lost	exon 1	NM_004562.3:c.2T>C	p.Met1?	MDSgene	chr6	162727667	162727667	rs771586218	0	0	1	0	0
120	start_lost	start_lost	exon 1	NM_004562.3:c.1A>G	p.Met1?	ClinVar	chr6	162727668	162727668	rs772786691	0	1	1	0	1
121	start_lost	start_lost	exon 1	NM_004562.3:c.1A>T	p.Met1?	MDSgene	chr6	162727668	162727668	rs772786691	0	0	1	0	0
122	stop gained	stop gained	exon 12	NM_004562.3:c.1358G>A	p.Trp453Ter	MDSgene; OMIM	chr6	161350139	161350139	rs137853056	0	0	0	0	0
123	stop gained	stop gained	exon 12	NM_004562.3:c.1335G>A	p.Trp445Ter	MDSgene	chr6	161350162	161350162	NA	0	0	0	0	0
124	stop gained	stop gained	exon 12	NM_004562.3:c.1334G>A	p.Trp445Ter	MDSgene	chr6	161350163	161350163	NA	0	0	0	0	0
125	stop gained	stop gained	exon 11	NM_004562.3:c.1225G>T	p.Glu409Ter	MDSgene	chr6	161360148	161360148	NA	0	0	0	0	0
126	stop gained	stop gained	exon 11	NM_004562.3:c.1183G>T	p.Glu395Ter	MDSgene	chr6	161360190	161360190	NA	0	0	0	0	0
127	stop gained	stop gained	exon 9	NM_004562.3:c.996C>A	p.Cys332Ter	MDSgene	chr6	161548941	161548941	NA	0	0	0	0	0
128	stop gained	stop gained	exon 8	NM_004562.3:c.931C>T	p.Gln311Ter	MDSgene; OMIM	chr6	161569357	161569357	rs137853055	0	0	0	0	0
129	stop gained	stop gained	exon 7	NM_004562.3:c.804T>A	p.Cys268Ter	MDSgene	chr6	161785839	161785839	rs377554392	0	0	1	0	0
130	stop gained	stop gained	exon 4	NM_004562.3:c.532C>T	p.Gln178Ter	MDSgene	chr6	162201133	162201133	NA	0	0	0	0	0
131	stop gained	stop gained	exon 4	NM_004562.3:c.511C>T	p.Gln171Ter	MDSgene	chr6	162201154	162201154	NA	0	0	0	0	0
132	stop gained	stop gained	exon 3	NM_004562.3:c.235G>T	p.Glu79Ter	MDSgene	chr6	162262702	162262702	rs770994041	0	0	0	0	0
133	stop gained	stop gained	exon 2	NM_004562.3:c.97C>T	p.Arg33Ter	MDSgene	chr6	162443384	162443384	rs770591350	0	1	1	0	1
134	frameshift	frameshift	exon 2	NM_004562.3:c.53del	p.Asp18ValfsTer26	MDSgene	chr6	162443428	162443428	NA	0	0	0	0	0
135	frameshift	frameshift	exon 12	NM_004562.3:c.1378dup	p.Asp460GlyfsTer109	MDSgene	chr6	161350119	161350119	NA	0	0	0	0	0
136	frameshift	frameshift	exon 11	NM_004562.3:c.1283_1284insA	p.Asn428LysfsTer141	MDSgene	chr6	161360089	161360090	NA	0	0	1	0	1
137	frameshift	frameshift	exon 11	NM_004562.3:c.1240del	p.Thr414ProfsTer21	MDSgene	chr6	161360133	161360133	NA	0	0	0	0	0
138	frameshift	frameshift	exon 11	NM_004562.3:c.1176_1177del	p.Arg392SerfsTer3	MDSgene	chr6	161360196	161360197	NA	0	0	0	0	0
139	frameshift	frameshift	exon 9	NM_004562.3:c.1072_1073delinsA	p.Leu358ArgfsTer77	MDSgene	chr6	161548864	161548865	NA	0	0	0	0	0
140	frameshift	frameshift	exon 9	NM_004562.3:c.1072del	p.Leu358TrpfsTer77	OMIM	chr6	161548865	161548865	NA	0	0	0	0	0
141	frameshift	frameshift	exon 9	NM_004562.3:c.1046_1047del	p.Lys349SerfsTer20	MDSgene	chr6	161548890	161548891	NA	0	0	0	0	0
142	frameshift	frameshift	exon 9	NM_004562.3:c.1030del	p.Glu344SerfsTer91	MDSgene	chr6	161548907	161548907	NA	0	0	0	0	0
143	frameshift	frameshift	exon 9	NM_004562.3:c.971del	p.Val324AlafsTer111	MDSgene	chr6	161548966	161548966	rs1562519380	0	0	1	0	0
144	frameshift	frameshift	exon 7	NM_004562.3:c.871del	.	MDSgene	chr6	161785772	161785772	NA	0	0	0	0	0
145	frameshift	frameshift	exon 6	NM_004562.3:c.712del	p.Cys238AlafsTer21	MDSgene	chr6	161973324	161973324	NA	0	0	0	0	0
146	frameshift	frameshift	exon 6	NM_004562.3:c.677dup	p.Leu226PhefsTer8	MDSgene	chr6	161973359	161973359	NA	0	0	0	0	0
147	frameshift	frameshift	exon 4	NM_004562.3:c.465_466del	p.Arg156SerfsTer29	MDSgene	chr6	162201199	162201200	rs764358789	0	0	1	0	0
148	frameshift	frameshift	exon 4	NM_004562.3:c.461del	p.Cys154PhefsTer23	MDSgene	chr6	162201204	162201204	NA	0	0	0	0	0
149	frameshift	frameshift	exon 3	NM_004562.3:c.337_376del	p.Pro113ThrfsTer51	MDSgene, ClinVar	chr6	162262560	162262560	rs771529549	0	1	1	0	0
150	frameshift	frameshift	exon 3	NM_004562.3:c.255del	p.Asp86ThrfsTer17	OMIM	chr6	162262682	162262682	NA	0	0	0	0	0
151	frameshift	frameshift	exon 3	NM_004562.3:c.222dup	p.Arg75GlufsTer22	MDSgene	chr6	162262715	162262715	NA	0	0	0	0	0
152	frameshift	frameshift	exon 3	NM_004562.3:c.219_220dup	p.Trp74ValfsTer8	MDSgene	chr6	162262717	162262718	NA	0	0	0	0	0
153	frameshift	frameshift	exon 3	NM_004562.3:c.202del	p.His68ThrfsTer13	OMIM	chr6	162262735	162262735	NA	0	0	0	0	0
154	frameshift	frameshift	exon 2	NM_004562.3:c.155del	p.Asn52MetfsTer29	MDSgene; ClinVar	chr6	162443326	162443326	rs754809877	0	1	1	0	0
155	frameshift	frameshift	exon 2	NM_004562.3:c.113_115delinsTT	p.Ala38ValfsTer6	MDSgene	chr6	162443366	162443368	NA	0	0	0	0	0
156	frameshift	frameshift	exon 2	NM_004562.3:c.101_102del	p.Gln34ArgfsTer5	MDSgene; ClinVar	chr6	162443379	162443380	NA	0	1	1	0	0
157	frameshift	frameshift	exon 2	NM_004562.3:c.101del	p.Gln34ArgfsTer10	MDSgene	chr6	162443380	162443380	rs748142049	0	0	1	0	0
158	intron variant	intron variant	intron 5	NM_004562.3:c.618+17A>C	.	MDSgene	chr6	162054074	162054074	rs780523707	0	1	1	0	0
159	intron variant	intron variant	intron 1	NM_004562.3:c.8-39T>G	.	MDSgene	chr6	162443512	162443512	rs537434680	0	0	1	0	0

### Sheet: Supplementary Table 3
# Supplementary Table 3: estimated genetic prevalence eGP per 100,000 individuals in various genetic ancestries, in the USA and world-wide
Variants types	source	population	eGP	95% CI lower estimate	95% CI upper estimate
SNV	gnomad v3	AFR	0.4932	0.208	1.3657
SNV+SV	gnomad v3+v2	AFR	4.3911	1.1052	22.0527
SNV	gnomad v2	AMR	3.59	2.03	7.2526
SNV+SV	gnomad v2	AMR	18.9327	4.7322	119.524
SNV	gnomad v2	ASJ	0.135	0.0399	0.5922
SNV	gnomad v2	FIN	0.555	0.267	3.98
SNV	gnomad v2	NFE	8.16	6.2	11.6984
SNV+SV	gnomad v2	NFE	21.9263	10.5749	64.0827
SNV	gnomad v2	NFE SWE	4	2.3	7.76
SNV	gnomad v2	NFE SEU	11.1381	5.4	26.9143
SNV	gnomad v2	NFE ONF	6.63	3.98	12.0393
SNV	gnomad v2	NFE NWE	12.9043	9.03	19.9112
SNV	gnomad v2	NFE EST	0.347	0.0669	2.02137
SNV	gnomad v2	NFE BGR	6.1955	1.3523	31.6864
SNV	gnomad v2	EAS	0.124	0.0388	0.5047
SNV+SV	gnomad v2	EAS	24.3525	3.9841	164.683
SNV	gnomad v2	EAS OEA	0.185	0.0606	0.70121
SNV	gnomad v2	EAS KOR	0.00686	0.000516	0.091
SNV	TOMMO 54K	EAS-JPN	0.00868181	0.00301	0.031
SNV+SV	TOMMO 54K+8K	EAS-JPN	0.5679	0.1265	3.1532
SNV	gnomad v2	SAS	2.85	1.66	5.2304
SNV	all	World	2.1426	1.39934	5.4208
SNV+SV	all	World	12.64	3.4273	69.7746
SNV	all	USA	5.43951	3.96985	8.98897
SNV+SV	all	USA	17.6364	7.2462	68.4358
